# Inflammation Proteomic Profiling of Psychosis in Young Adults: findings from the ALSPAC birth cohort

**DOI:** 10.1101/2024.04.29.24306568

**Authors:** Ruby S. M. Tsang, Nicholas J. Timpson, Golam M. Khandaker

**Author notes:** Corresponding author: Ruby Tsang, Population Health Sciences, Bristol Medical School Oakfield House, Oakfield Grove Bristol BS8 2BN United Kingdom. Declaration of Interest: None.

## Abstract

Psychotic disorder is associated with altered levels of various inflammatory markers in blood, but existing studies have typically focused on a few selected biomarkers, have not examined specific symptom domains notably negative symptoms, and are based on individuals with established/chronic illness. Based on data from young people aged 24 years from the Avon Longitudinal Study of Parents and Children (ALSPAC), a UK birth cohort, we have examined the associations of 67 plasma immune/inflammatory proteins assayed using the Olink Target 96 Inflammation panel with psychotic disorder, positive (any psychotic experiences and definite psychotic experiences) and negative symptoms, using linear models with empirical Bayes estimation. The analyses included between 2641 and 2854 individuals. After adjustment for age, sex, body mass index and smoking and correction for multiple testing, upregulation of CDCP1 and IL-6 were consistently associated with positive symptoms and psychotic disorder, while psychotic disorder was additionally associated with upregulation of MMP-10. Negative symptoms were associated with upregulation of the highest number of proteins (n=11), including cytokines, chemokines and growth factors which partly overlap with proteins associated with positive symptoms or psychotic disorder (CDCP1, IL-6 and MMP-10). Our findings highlight associations of inflammatory proteins involved in immune regulation, immune cell activation/migration, blood-brain barrier disruption, and extracellular matrix abnormalities with psychosis or psychotic symptoms in young people, consistent with a role of inflammation and immune dysfunction in the pathogenesis of psychotic disorders.
