## Supplementary Tables for "Inflammation Proteomic Profiling of Psychosis in Young Adults: findings from the ALSPAC birth cohort"

### Sheet: Table S2
Table S2. Results for the unadjusted and adjusted models for any psychotic experiences.
	Unadjusted						Adjusted
Protein	log2FC	FC	AveExpr	t	P.Value	adj.P.Value	log2FC	FC	AveExpr	t	P.Value	adj.P.Value
4E-BP1	0.180412	1.13321	7.20264	3.43017	0.000611797	0.00455449	0.134898	1.09802	7.20264	2.60527	0.00922792	0.0883244
ADA	0.0189234	1.0132	6.46484	0.795047	0.426652	0.529971	0.00703381	1.00489	6.46484	0.305772	0.7598	0.840064
AXIN1	0.0752454	1.05354	3.42528	1.79535	0.0727031	0.147609	0.0529244	1.03737	3.42528	1.26505	0.205958	0.353826
CASP-8	0.0408622	1.02873	2.68308	1.24279	0.214047	0.305131	0.0266923	1.01867	2.68308	0.814651	0.41534	0.579746
CCL11	0.0355582	1.02495	9.44441	1.86231	0.062663	0.135433	0.0407119	1.02862	9.44441	2.34296	0.0191998	0.108914
CCL19	0.0614099	1.04349	9.35227	1.50334	0.132861	0.229675	0.0188606	1.01316	9.35227	0.468477	0.639479	0.811038
CCL20	0.14114	1.10278	8.42601	2.56231	0.0104487	0.0466156	0.106779	1.07682	8.42601	1.94025	0.0524483	0.151935
CCL23	-0.00404301	1.00281	11.3726	-0.135488	0.892236	0.937151	3.51679e-05	1.00002	11.3726	0.00117206	0.999065	0.999065
CCL25	0.0955624	1.06848	6.90727	2.43997	0.0147489	0.0487617	0.0794478	1.05661	6.90727	2.05343	0.0401222	0.134409
CCL28	0.027622	1.01933	1.99256	1.39329	0.163642	0.267415	0.0417764	1.02938	1.99256	2.1651	0.030463	0.12006
CCL3	0.0848009	1.06054	6.36296	2.91404	0.00359564	0.0200757	0.0490268	1.03457	6.36296	1.76083	0.0783747	0.177148
CCL4	0.0716745	1.05094	6.59401	2.26772	0.0234208	0.0713271	0.0482053	1.03398	6.59401	1.57197	0.116068	0.243017
CD244	0.0146917	1.01024	6.74611	0.660093	0.509248	0.598589	0.0134633	1.00938	6.74611	0.608264	0.543061	0.727701
CD40	0.0286444	1.02005	11.6138	1.25548	0.209407	0.305006	0.0120793	1.00841	11.6138	0.531672	0.594994	0.781659
CD5	0.0549244	1.0388	6.92858	2.62029	0.00883203	0.0422676	0.0448033	1.03154	6.92858	2.13211	0.0330829	0.123142
CD6	0.00217139	1.00151	6.4717	0.0689864	0.945005	0.959324	-0.0026301	1.00182	6.4717	-0.0833894	0.933548	0.962272
CD8A	0.0301739	1.02114	10.5685	0.808696	0.418758	0.529971	0.0171564	1.01196	10.5685	0.457514	0.647337	0.811038
CDCP1	0.153563	1.11231	2.58872	5.55203	3.08356e-08	2.06598e-06	0.107234	1.07716	2.58872	4.08182	4.59136e-05	0.00307621
CSF-1	0.0311496	1.02183	10.4862	2.0864	0.0370308	0.0956504	0.0227195	1.01587	10.4862	1.58163	0.113846	0.243017
CST5	0.0473285	1.03335	6.04941	1.65082	0.0988861	0.184038	0.0688702	1.04889	6.04941	2.41071	0.0159845	0.108914
CX3CL1	0.0370643	1.02602	4.75809	1.50013	0.133691	0.229675	0.0460527	1.03244	4.75809	1.85643	0.063495	0.151935
CXCL1	-0.0150263	1.01047	8.87546	-0.417178	0.676579	0.743128	-0.0141556	1.00986	8.87546	-0.390306	0.69634	0.833121
CXCL10	0.0445554	1.03137	9.39314	0.904508	0.365802	0.500179	0.0304027	1.0213	9.39314	0.615588	0.538215	0.727701
CXCL11	-0.0180512	1.01259	11.4469	-0.442188	0.658387	0.735199	-0.00862003	1.00599	11.4469	-0.210447	0.833334	0.886244
CXCL5	0.0496289	1.035	9.97193	0.794207	0.427141	0.529971	0.0212996	1.01487	9.97193	0.348193	0.727721	0.840064
CXCL6	0.0240646	1.01682	9.8945	0.698781	0.484746	0.579963	0.0311167	1.0218	9.8945	0.932933	0.350934	0.546803
CXCL9	0.0130428	1.00908	7.42712	0.2869	0.77421	0.836646	0.0118721	1.00826	7.42712	0.259238	0.79547	0.859621
DNER	-0.0149377	1.01041	9.42337	-0.885607	0.375904	0.503711	-0.00657511	1.00457	9.42337	-0.400293	0.68897	0.833121
EN-RAGE	0.0442778	1.03117	4.26052	0.80806	0.419124	0.529971	0.0244892	1.01712	4.26052	0.448714	0.653672	0.811038
FGF-19	0.109164	1.0786	8.92174	1.93263	0.0533803	0.119216	0.116953	1.08444	8.92174	2.0695	0.0385888	0.134409
FGF-21	0.304971	1.23539	5.10258	3.45443	0.000559488	0.00455449	0.164918	1.1211	5.10258	1.90186	0.0572907	0.151935
Flt3L	0.0241632	1.01689	9.39343	0.932131	0.351347	0.490422	0.0222253	1.01552	9.39343	0.860745	0.389451	0.556683
HGF	0.0923916	1.06614	8.318	4.36472	1.31805e-05	0.000176618	0.0628175	1.0445	8.318	3.17946	0.00149128	0.024979
IFN-gamma	0.0306556	1.02148	7.00962	0.480359	0.631009	0.716569	0.0193938	1.01353	7.00962	0.301849	0.762789	0.840064
IL10	0.114889	1.08289	4.13508	3.08446	0.00205884	0.0125402	0.0953371	1.06831	4.13508	2.55166	0.0107731	0.0902245
IL-10RB	0.0391329	1.0275	7.7966	2.05853	0.0396301	0.0956504	0.0236635	1.01654	7.7966	1.2491	0.211732	0.354651
IL-12B	0.048268	1.03402	7.49874	1.32875	0.184035	0.286753	0.0654908	1.04644	7.49874	1.85857	0.0631915	0.151935
IL-17C	0.0747535	1.05318	3.69211	1.79758	0.0723495	0.147609	0.0612175	1.04335	3.69211	1.50523	0.132377	0.26086
IL-18	0.0955305	1.06846	9.2385	2.73055	0.00636177	0.0327876	0.0511917	1.03612	9.2385	1.51145	0.130783	0.26086
IL-18R1	0.0671545	1.04765	8.50703	2.49862	0.0125236	0.0466156	0.0330763	1.02319	8.50703	1.28685	0.198252	0.349549
IL-6	0.236169	1.17786	3.44168	5.09694	3.67745e-07	1.23195e-05	0.141012	1.10268	3.44168	3.34875	0.000822329	0.0183654
IL-7	0.0403988	1.0284	2.04133	1.34744	0.177946	0.283867	0.039588	1.02782	2.04133	1.31679	0.188016	0.340461
IL-8	0.0489704	1.03453	4.59269	1.74421	0.0812308	0.155499	0.0316426	1.02218	4.59269	1.12756	0.2596	0.414124
LAP TGF-beta-1	0.0468006	1.03297	7.59569	2.42705	0.0152835	0.0487617	0.0382002	1.02683	7.59569	1.97905	0.0479063	0.151452
LIF-R	0.0387929	1.02725	4.24264	2.07249	0.038309	0.0956504	0.0408486	1.02872	4.24264	2.17919	0.0293995	0.12006
MCP-1	0.0974013	1.06984	12.458	3.81257	0.000140434	0.00134415	0.0728155	1.05177	12.458	3.00091	0.00271504	0.034651
MCP-2	0.0271821	1.01902	9.55653	0.720113	0.471515	0.57439	0.00504815	1.00351	9.55653	0.135026	0.892601	0.934442
MCP-3	0.128306	1.09301	2.88753	3.88848	0.000103175	0.00115212	0.071876	1.05108	2.88753	2.33702	0.019507	0.108914
MCP-4	0.06197	1.04389	15.7578	1.3011	0.19333	0.294388	0.0394676	1.02773	15.7578	0.86428	0.387507	0.556683
MMP-1	0.0889485	1.06359	12.2687	1.63427	0.102313	0.185269	0.0479555	1.0338	12.2687	0.881341	0.378208	0.556683
MMP-10	0.100977	1.0725	9.50555	2.47888	0.013237	0.0466777	0.0898713	1.06428	9.50555	2.23273	0.0256443	0.12006
OPG	-0.00276045	1.00192	10.1479	-0.114088	0.909176	0.937151	0.000722374	1.0005	10.1479	0.0303383	0.975799	0.990584
OSM	0.0882856	1.06311	2.95963	2.07823	0.0377776	0.0956504	0.0600348	1.04249	2.95963	1.41966	0.155816	0.291798
PD-L1	0.0555466	1.03925	6.15512	2.51966	0.0118011	0.0466156	0.0494112	1.03484	6.15512	2.2485	0.0246207	0.12006
SCF	0.0326322	1.02288	9.81632	1.28726	0.198108	0.294961	0.0479337	1.03378	9.81632	1.92286	0.0545978	0.151935
ST1A1	0.00846751	1.00589	2.88373	0.128966	0.897393	0.937151	-0.0197009	1.01375	2.88373	-0.299167	0.764835	0.840064
STAMBP	0.0735071	1.05227	4.56105	2.05323	0.0401413	0.0956504	0.0413335	1.02906	4.56105	1.17443	0.240322	0.392721
TGF-alpha	0.0322792	1.02263	3.02191	2.04041	0.0414009	0.0956504	0.034923	1.0245	3.02191	2.19054	0.028566	0.12006
TNF	0.0562429	1.03975	4.34988	2.20982	0.0271969	0.0792259	0.0446313	1.03142	4.34988	1.75528	0.0793198	0.177148
TNFB	-0.000341709	1.00024	5.6911	-0.0129085	0.989702	0.989702	0.00812484	1.00565	5.6911	0.30582	0.759764	0.840064
TNFRSF9	0.0611071	1.04327	6.66879	2.50675	0.0122397	0.0466156	0.0572217	1.04046	6.66879	2.37225	0.017746	0.108914
TNFSF14	0.0997891	1.07162	4.67546	3.36038	0.000788595	0.00528359	0.0548994	1.03879	4.67546	1.96311	0.0497304	0.151452
TRAIL	0.109642	1.07896	8.00413	4.80156	1.65547e-06	3.69721e-05	0.0814354	1.05807	8.00413	3.86585	0.000113175	0.00379135
TRANCE	0.0620586	1.04395	5.32093	1.42397	0.154565	0.258896	0.0358878	1.02519	5.32093	0.858826	0.390509	0.556683
TWEAK	0.0122048	1.0085	8.85847	0.488686	0.625101	0.716569	0.0340695	1.0239	8.85847	1.41633	0.156787	0.291798
uPA	0.0393053	1.02762	10.7056	1.7646	0.0777387	0.153191	0.0402984	1.02833	10.7056	1.8686	0.0617815	0.151935
VEGF-A	0.0850043	1.06069	10.7434	4.49414	7.26321e-06	0.000121659	0.0536582	1.03789	10.7434	2.95987	0.00310308	0.034651

### Sheet: Table S3
Table S3. Results for the unadjusted and adjusted models for definite psychotic experiences.
	Unadjusted						Adjusted
Protein	log2FC	FC	AveExpr	t	P.Value	adj.P.Value	log2FC	FC	AveExpr	t	P.Value	adj.P.Value
4E-BP1	0.19683	1.14618	7.19716	2.97316	0.0029732	0.0332007	0.167388	1.12302	7.19716	2.57194	0.0101653	0.0851345
ADA	0.00422243	1.00293	6.46325	0.140472	0.888297	0.933151	0.00213977	1.00148	6.46325	0.0739124	0.941085	0.957384
AXIN1	0.0746893	1.05313	3.4225	1.41236	0.157957	0.330722	0.0625314	1.0443	3.4225	1.18839	0.234782	0.436956
CASP-8	0.0282334	1.01976	2.68081	0.681529	0.495594	0.640891	0.0210661	1.01471	2.68081	0.511811	0.608825	0.755394
CCL11	0.0383755	1.02696	9.44329	1.5991	0.109915	0.267252	0.044686	1.03146	9.44329	2.05578	0.0398985	0.178213
CCL19	-0.00703307	1.00489	9.34581	-0.136586	0.891368	0.933151	-0.0338634	1.02375	9.34581	-0.668434	0.503913	0.668295
CCL20	0.142544	1.10385	8.42102	2.05953	0.0395373	0.159275	0.118944	1.08594	8.42102	1.72164	0.0852477	0.282234
CCL23	0.0319776	1.02241	11.375	0.857016	0.391511	0.570244	0.0317934	1.02228	11.375	0.850176	0.395301	0.589734
CCL25	0.115653	1.08347	6.90502	2.34963	0.0188624	0.0972137	0.10181	1.07312	6.90502	2.10359	0.0355054	0.178213
CCL28	0.0242988	1.01699	1.99135	0.982019	0.326178	0.511925	0.0290882	1.02037	1.99135	1.20951	0.226571	0.433721
CCL3	0.076678	1.05459	6.35936	2.09805	0.035992	0.159275	0.057948	1.04098	6.35936	1.65831	0.0973693	0.294982
CCL4	0.0671099	1.04762	6.5911	1.6827	0.0925479	0.243466	0.0586374	1.04148	6.5911	1.51881	0.128927	0.297866
CD244	0.0145531	1.01014	6.74557	0.517448	0.604885	0.730204	0.0188885	1.01318	6.74557	0.677094	0.498404	0.668295
CD40	0.0222242	1.01552	11.6123	0.773125	0.439515	0.600521	0.0112493	1.00783	11.6123	0.39401	0.693604	0.790522
CD5	0.0527496	1.03724	6.92644	1.99323	0.0463352	0.159275	0.0456553	1.03215	6.92644	1.72495	0.0846501	0.282234
CD6	0.00134091	1.00093	6.47157	0.0338059	0.973034	0.973034	0.00278268	1.00193	6.47157	0.0702039	0.944037	0.957384
CD8A	0.0591834	1.04188	10.5691	1.26109	0.207385	0.408671	0.0486282	1.03428	10.5691	1.03471	0.300895	0.517107
CDCP1	0.151374	1.11063	2.58302	4.38292	1.21506e-05	0.000475051	0.118566	1.08565	2.58302	3.61435	0.000306523	0.012114
CSF-1	0.0370884	1.02604	10.4854	1.97778	0.0480537	0.159275	0.031765	1.02226	10.4854	1.76376	0.077884	0.282234
CST5	0.040397	1.0284	6.04725	1.12073	0.262499	0.475336	0.0559127	1.03952	6.04725	1.56001	0.118873	0.294982
CX3CL1	0.046376	1.03267	4.75731	1.48955	0.136457	0.30433	0.0501229	1.03535	4.75731	1.60837	0.10787	0.294982
CXCL1	-0.0346153	1.02428	8.8748	-0.758612	0.44815	0.600521	-0.033386	1.02341	8.8748	-0.728924	0.46611	0.650612
CXCL10	0.0593397	1.04199	9.39242	0.952851	0.34075	0.511925	0.0545838	1.03856	9.39242	0.876591	0.380785	0.589734
CXCL11	-0.0261224	1.01827	11.4471	-0.509676	0.61032	0.730204	-0.0135903	1.00946	11.4471	-0.265103	0.79095	0.868748
CXCL5	0.026937	1.01885	9.96872	0.341292	0.73291	0.846637	-0.00787928	1.00548	9.96872	-0.102288	0.918535	0.957384
CXCL6	0.0102515	1.00713	9.89277	0.235759	0.813637	0.908561	0.0260649	1.01823	9.89277	0.621067	0.534607	0.688821
CXCL9	-0.00281601	1.00195	7.42567	-0.0491693	0.960788	0.973034	-0.00307159	1.00213	7.42567	-0.053441	0.957384	0.957384
DNER	-0.0395596	1.0278	9.4224	-1.85854	0.0631991	0.184102	-0.0325823	1.02284	9.4224	-1.57681	0.114954	0.294982
EN-RAGE	0.0358465	1.02516	4.25839	0.517293	0.604994	0.730204	0.0267346	1.0187	4.25839	0.388724	0.697511	0.790522
FGF-19	0.0589447	1.0417	8.91466	0.823655	0.410207	0.58056	0.0558752	1.03949	8.91466	0.782209	0.434159	0.62704
FGF-21	0.403088	1.32233	5.09745	3.64115	0.000276445	0.00518657	0.281695	1.21562	5.09745	2.59505	0.00950807	0.0851345
Flt3L	0.0125364	1.00873	9.39183	0.382508	0.702114	0.825292	0.00695631	1.00483	9.39183	0.213846	0.830683	0.897674
HGF	0.0731011	1.05198	8.31344	2.7414	0.0061575	0.0412553	0.0564276	1.03989	8.31344	2.26969	0.0233036	0.155785
IFN-gamma	0.0783233	1.05579	7.01145	0.971189	0.33154	0.511925	0.0625091	1.04428	7.01145	0.772536	0.439864	0.62704
IL10	0.13574	1.09866	4.13214	2.88123	0.00399214	0.0334342	0.121748	1.08805	4.13214	2.58554	0.0097743	0.0851345
IL-10RB	0.040116	1.0282	7.79523	1.67281	0.0944795	0.243466	0.0290648	1.02035	7.79523	1.21847	0.223151	0.433721
IL-12B	0.0299565	1.02098	7.49585	0.654386	0.512918	0.648406	0.055358	1.03912	7.49585	1.25055	0.211204	0.433721
IL-17C	0.136614	1.09932	3.69318	2.59456	0.0095216	0.0579952	0.135018	1.09811	3.69318	2.62951	0.00859866	0.0851345
IL-18	0.087996	1.06289	9.23455	2.001	0.0454912	0.159275	0.0594113	1.04204	9.23455	1.39671	0.162615	0.363174
IL-18R1	0.0715545	1.05085	8.50485	2.11145	0.0348241	0.159275	0.0521277	1.03679	8.50485	1.61057	0.107389	0.294982
IL-6	0.253001	1.19168	3.43416	4.34891	1.41806e-05	0.000475051	0.189733	1.14055	3.43416	3.5711	0.000361613	0.012114
IL-7	0.035902	1.0252	2.03957	0.950402	0.341992	0.511925	0.0357204	1.02507	2.03957	0.945063	0.34471	0.549895
IL-8	0.0337345	1.02366	4.58997	0.950353	0.342017	0.511925	0.0184073	1.01284	4.58997	0.520412	0.602819	0.755394
LAP TGF-beta-1	0.0414265	1.02913	7.59365	1.70664	0.0880019	0.243466	0.0372288	1.02614	7.59365	1.53539	0.124805	0.297866
LIF-R	0.0375199	1.02635	4.24116	1.59117	0.111687	0.267252	0.0401025	1.02819	4.24116	1.70418	0.0884615	0.282234
MCP-1	0.0914932	1.06547	12.4541	2.82973	0.00469263	0.0349341	0.0761138	1.05417	12.4541	2.48574	0.0129874	0.0966837
MCP-2	0.00417109	1.0029	9.55412	0.0876404	0.930169	0.958789	-0.00901939	1.00627	9.55412	-0.191943	0.847801	0.90163
MCP-3	0.121491	1.08786	2.88242	2.92098	0.00351778	0.0334342	0.0864526	1.06176	2.88242	2.2338	0.0255766	0.155785
MCP-4	0.0650287	1.04611	15.7558	1.08398	0.27847	0.490987	0.0592616	1.04193	15.7558	1.0334	0.30151	0.517107
MMP-1	0.0692104	1.04914	12.2642	1.00573	0.314633	0.511925	0.0296365	1.02075	12.2642	0.432284	0.665569	0.790522
MMP-10	0.128106	1.09286	9.50353	2.48366	0.0130632	0.0729362	0.107142	1.07709	9.50353	2.10778	0.035141	0.178213
OPG	-0.00957365	1.00666	10.1476	-0.314368	0.753265	0.855403	-0.0125819	1.00876	10.1476	-0.421313	0.673559	0.790522
OSM	0.0598052	1.04233	2.95468	1.12308	0.261501	0.475336	0.0349645	1.02453	2.95468	0.660947	0.508702	0.668295
PD-L1	0.0561823	1.03971	6.15313	2.03597	0.0418498	0.159275	0.0543269	1.03837	6.15313	1.98224	0.047552	0.187411
SCF	0.0470452	1.03315	9.81602	1.47321	0.140809	0.30433	0.0651294	1.04618	9.81602	2.07988	0.0376298	0.178213
ST1A1	-0.0128252	1.00893	2.88211	-0.154967	0.876859	0.933151	-0.0310306	1.02174	2.88211	-0.374676	0.70793	0.790522
STAMBP	0.0582851	1.04123	4.55746	1.29182	0.196527	0.39901	0.037572	1.02638	4.55746	0.848758	0.39609	0.589734
TGF-alpha	0.0304024	1.0213	3.02062	1.52612	0.127095	0.293633	0.031309	1.02194	3.02062	1.56541	0.117603	0.294982
TNF	0.0375564	1.02637	4.34669	1.17333	0.240765	0.460892	0.0328475	1.02303	4.34669	1.0289	0.303619	0.517107
TNFB	-0.0227834	1.01592	5.68972	-0.678664	0.497408	0.640891	-0.0138573	1.00965	5.68972	-0.412582	0.679945	0.790522
TNFRSF9	0.0588435	1.04163	6.66642	1.91162	0.0560293	0.170635	0.0609336	1.04314	6.66642	2.00786	0.0447563	0.187411
TNFSF14	0.0733349	1.05215	4.67018	1.9615	0.0499221	0.159275	0.0459364	1.03235	4.67018	1.30316	0.19263	0.416329
TRAIL	0.0966548	1.06929	7.99933	3.34356	0.000838217	0.0112321	0.0809517	1.05772	7.99933	3.04514	0.00234781	0.0524345
TRANCE	-0.0447269	1.03149	5.31209	-0.813637	0.415924	0.58056	-0.0501392	1.03536	5.31209	-0.953949	0.340194	0.549895
TWEAK	0.00486553	1.00338	8.85757	0.154316	0.877372	0.933151	0.0307937	1.02157	8.85757	1.0181	0.308721	0.517107
uPA	0.026745	1.01871	10.7034	0.946788	0.34383	0.511925	0.0338809	1.02376	10.7034	1.2424	0.214197	0.433721
VEGF-A	0.0862029	1.06157	10.7404	3.6117	0.000309646	0.00518657	0.0611277	1.04328	10.7404	2.67604	0.00749417	0.0851345

### Sheet: Table S4
Table S4. Results for the unadjusted and adjusted models for psychotic disorder.
	Unadjusted						Adjusted
Protein	log2FC	FC	AveExpr	t	P.Value	adj.P.Value	log2FC	FC	AveExpr	t	P.Value	adj.P.Value
4E-BP1	0.142431	1.10376	7.18869	1.38293	0.166802	0.625097	0.159172	1.11665	7.18869	1.57527	0.115315	0.473237
ADA	-0.0396078	1.02783	6.46198	-0.848223	0.396391	0.671293	-0.0111581	1.00776	6.46198	-0.248349	0.803884	0.89767
AXIN1	0.0395578	1.0278	3.4189	0.480403	0.630981	0.768649	0.045358	1.03194	3.4189	0.55488	0.579024	0.831053
CASP-8	0.0352203	1.02471	2.67996	0.544453	0.586176	0.741015	0.0470082	1.03312	2.67996	0.733392	0.463385	0.739209
CCL11	0.0291973	1.02044	9.44166	0.781579	0.434532	0.671293	0.0680571	1.0483	9.44166	2.00847	0.044696	0.290627
CCL19	0.0461946	1.03254	9.34742	0.573035	0.56667	0.730132	0.03511	1.02463	9.34742	0.443556	0.6574	0.831053
CCL20	0.13222	1.09598	8.41564	1.23976	0.215175	0.625097	0.121758	1.08806	8.41564	1.1479	0.251114	0.59071
CCL23	0.0384906	1.02704	11.374	0.661081	0.508618	0.699125	0.0271294	1.01898	11.374	0.465986	0.641264	0.831053
CCL25	0.157152	1.11508	6.90188	2.04803	0.0406559	0.389135	0.176712	1.1303	6.90188	2.34514	0.0190937	0.182754
CCL28	0.030571	1.02142	1.99063	0.795329	0.426494	0.671293	0.0128755	1.00896	1.99063	0.345694	0.7296	0.837838
CCL3	0.0622964	1.04413	6.35621	1.10017	0.271358	0.649576	0.0679214	1.04821	6.35621	1.25949	0.207965	0.538482
CCL4	0.0176935	1.01234	6.58741	0.286436	0.774567	0.837032	0.0445471	1.03136	6.58741	0.747858	0.454613	0.739209
CD244	0.00599627	1.00416	6.74482	0.137455	0.890681	0.945893	0.0252875	1.01768	6.74482	0.586052	0.55789	0.830637
CD40	0.0258578	1.01808	11.6116	0.577361	0.563745	0.730132	0.0216218	1.0151	11.6116	0.487307	0.626082	0.831053
CD5	0.052447	1.03702	6.92454	1.26994	0.204216	0.625097	0.0456467	1.03215	6.92454	1.10724	0.268291	0.59071
CD6	-0.00418203	1.0029	6.47138	-0.0678717	0.945893	0.945893	0.0128328	1.00893	6.47138	0.208736	0.834671	0.91677
CD8A	0.0762074	1.05424	10.5674	1.04039	0.298255	0.649576	0.0657483	1.04663	10.5674	0.89821	0.369155	0.687039
CDCP1	0.239052	1.18022	2.5798	4.45546	8.71985e-06	0.00058423	0.226606	1.17008	2.5798	4.45733	8.6454e-06	0.000579242
CSF-1	0.0268422	1.01878	10.4838	0.921174	0.357043	0.671293	0.0104713	1.00728	10.4838	0.374897	0.707767	0.837838
CST5	0.00453242	1.00315	6.04488	0.0810233	0.93543	0.945893	0.0202066	1.0141	6.04488	0.364181	0.715752	0.837838
CX3CL1	0.0397551	1.02794	4.75546	0.818401	0.413202	0.671293	0.0406961	1.02861	4.75546	0.838954	0.401571	0.698383
CXCL1	-0.00644603	1.00448	8.87677	-0.090949	0.92754	0.945893	-0.0126574	1.00881	8.87677	-0.1784	0.858423	0.917108
CXCL10	0.123269	1.0892	9.39189	1.28054	0.200466	0.625097	0.126147	1.09138	9.39189	1.31413	0.188918	0.527396
CXCL11	-0.0645781	1.04578	11.447	-0.81312	0.416223	0.671293	-0.0363853	1.02554	11.447	-0.458822	0.6464	0.831053
CXCL5	0.110513	1.07961	9.96986	0.90369	0.366242	0.671293	0.0146265	1.01019	9.96986	0.123	0.902116	0.929874
CXCL6	-0.0637866	1.04521	9.89052	-0.942055	0.346251	0.671293	-0.00549132	1.00381	9.89052	-0.0842453	0.932868	0.947002
CXCL9	0.0710065	1.05045	7.42765	0.804383	0.421248	0.671293	0.0774127	1.05512	7.42765	0.874543	0.381903	0.691553
DNER	-0.043442	1.03057	9.42373	-1.3148	0.188691	0.625097	-0.0222594	1.01555	9.42373	-0.694221	0.487605	0.759756
EN-RAGE	0.0796822	1.05679	4.2582	0.736301	0.461613	0.68729	0.113249	1.08166	4.2582	1.05674	0.290727	0.60871
FGF-19	0.0361883	1.0254	8.91194	0.325115	0.74512	0.833491	0.0415605	1.02923	8.91194	0.374615	0.707977	0.837838
FGF-21	0.475254	1.39016	5.08481	2.76307	0.00576565	0.0965746	0.380252	1.30157	5.08481	2.26307	0.0237124	0.198592
Flt3L	0.0411108	1.02891	9.3921	0.809351	0.418386	0.671293	0.0168189	1.01173	9.3921	0.334806	0.737798	0.837838
HGF	0.0907092	1.06489	8.31124	2.17357	0.0298258	0.379265	0.107968	1.07771	8.31124	2.78218	0.0054379	0.0910849
IFN-gamma	0.052186	1.03683	7.00794	0.417864	0.67608	0.808882	0.0194946	1.0136	7.00794	0.156002	0.876043	0.917108
IL10	0.0801107	1.0571	4.1258	1.08879	0.276346	0.649576	0.0835639	1.05963	4.1258	1.13929	0.254687	0.59071
IL-10RB	0.012111	1.00843	7.79307	0.323411	0.74641	0.833491	0.00643287	1.00447	7.79307	0.173016	0.862652	0.917108
IL-12B	0.0743071	1.05286	7.49589	1.0418	0.297599	0.649576	0.0762289	1.05426	7.49589	1.10817	0.267888	0.59071
IL-17C	0.100011	1.07178	3.68734	1.23426	0.217214	0.625097	0.143166	1.10433	3.68734	1.81749	0.0692555	0.386677
IL-18	0.0816854	1.05825	9.2312	1.19617	0.231737	0.625097	0.0872422	1.06234	9.2312	1.32471	0.185384	0.527396
IL-18R1	0.0751808	1.05349	8.50235	1.42647	0.153851	0.625097	0.0725988	1.05161	8.50235	1.4488	0.147511	0.494163
IL-6	0.372768	1.29484	3.42802	4.13018	3.73741e-05	0.00125203	0.333722	1.26026	3.42802	4.05669	5.12182e-05	0.00171581
IL-7	0.0398297	1.02799	2.03836	0.677844	0.497931	0.699125	0.0261109	1.01826	2.03836	0.44532	0.656125	0.831053
IL-8	0.0344613	1.02417	4.58878	0.628825	0.529518	0.709554	0.0341151	1.02393	4.58878	0.627031	0.530693	0.808101
LAP TGF-beta-1	0.0358527	1.02516	7.59201	0.949655	0.342374	0.671293	0.0350568	1.0246	7.59201	0.931583	0.351637	0.673134
LIF-R	0.0462107	1.03255	4.24002	1.25774	0.208598	0.625097	0.0572673	1.04049	4.24002	1.56515	0.117669	0.473237
MCP-1	0.0895188	1.06402	12.4507	1.77568	0.0759011	0.508537	0.11387	1.08213	12.4507	2.38979	0.0169276	0.182754
MCP-2	-0.146227	1.10667	9.55015	-1.98006	0.0478005	0.400329	-0.127757	1.09259	9.55015	-1.75639	0.0791384	0.407867
MCP-3	0.124929	1.09045	2.87809	1.92358	0.0545153	0.405836	0.12991	1.09423	2.87809	2.15866	0.0309669	0.230532
MCP-4	0.0616594	1.04367	15.7533	0.656903	0.511301	0.699125	0.123491	1.08937	15.7533	1.37873	0.168094	0.527396
MMP-1	0.127447	1.09236	12.2632	1.19231	0.233245	0.625097	0.108217	1.0779	12.2632	1.0187	0.308438	0.626222
MMP-10	0.300989	1.23199	9.50327	3.77266	0.000165063	0.0036864	0.288028	1.22097	9.50327	3.6703	0.000247069	0.00551787
OPG	0.00525197	1.00365	10.1483	0.110348	0.912141	0.945893	-0.0234063	1.01636	10.1483	-0.503286	0.614805	0.831053
OSM	0.0299109	1.02095	2.95175	0.361311	0.717896	0.832205	-0.00437648	1.00304	2.95175	-0.0533485	0.957458	0.957458
PD-L1	0.0330755	1.02319	6.15049	0.770877	0.440849	0.671293	0.0465851	1.03282	6.15049	1.09569	0.273314	0.59071
SCF	0.0568931	1.04022	9.81456	1.14022	0.2543	0.649576	0.09662	1.06927	9.81456	1.98082	0.0477149	0.290627
ST1A1	0.067729	1.04807	2.88462	0.524653	0.599869	0.744281	0.0545136	1.03851	2.88462	0.422893	0.672408	0.834283
STAMBP	0.0251647	1.0176	4.55452	0.35794	0.720417	0.832205	0.0353619	1.02481	4.55452	0.513393	0.60772	0.831053
TGF-alpha	0.0408334	1.02871	3.01978	1.31813	0.187575	0.625097	0.0389905	1.02739	3.01978	1.25673	0.208963	0.538482
TNF	0.071221	1.05061	4.34619	1.44138	0.149595	0.625097	0.0736702	1.05239	4.34619	1.4982	0.134202	0.473237
TNFB	-0.0413327	1.02906	5.69008	-0.792079	0.428386	0.671293	-0.0422957	1.02975	5.69008	-0.81186	0.416945	0.698383
TNFRSF9	0.0495354	1.03493	6.66405	1.03546	0.30055	0.649576	0.0718055	1.05103	6.66405	1.52618	0.127084	0.473237
TNFSF14	0.0912364	1.06528	4.66798	1.56575	0.117528	0.625097	0.0746821	1.05313	4.66798	1.36199	0.173318	0.527396
TRAIL	0.0760311	1.05411	7.9953	1.69062	0.0910277	0.554441	0.102351	1.07352	7.9953	2.47901	0.0132369	0.177375
TRANCE	-0.129385	1.09383	5.31156	-1.51255	0.130514	0.625097	-0.0799773	1.057	5.31156	-0.979533	0.327406	0.645183
TWEAK	-0.0148009	1.01031	8.8569	-0.301259	0.763241	0.837032	0.0386891	1.02718	8.8569	0.822966	0.410602	0.698383
uPA	0.0309667	1.0217	10.7025	0.702259	0.48258	0.699125	0.0661932	1.04695	10.7025	1.55708	0.119572	0.473237
VEGF-A	0.0787249	1.05608	10.7371	2.1216	0.0339641	0.379265	0.0531822	1.03755	10.7371	1.4999	0.133759	0.473237

### Sheet: Table S5
Table S5. Results for the unadjusted and adjusted models for negative symptoms.
	Unadjusted						Adjusted
Protein	log2FC	FC	AveExpr	t	P.Value	adj.P.Value	log2FC	FC	AveExpr	t	P.Value	adj.P.Value
4E-BP1	0.124945	1.09047	7.20469	2.73839	0.00621324	0.0219098	0.0840934	1.06002	7.20469	1.87371	0.0610751	0.163681
ADA	-0.00789243	1.00549	6.46489	-0.383073	0.701695	0.79684	-0.024065	1.01682	6.46489	-1.21122	0.225914	0.388108
AXIN1	-0.00126783	1.00088	3.42456	-0.034832	0.972216	0.972216	-0.0207548	1.01449	3.42456	-0.573018	0.566679	0.707144
CASP-8	0.00980512	1.00682	2.68083	0.342375	0.732095	0.797168	-0.00414459	1.00288	2.68083	-0.145691	0.884176	0.923683
CCL11	0.0596726	1.04223	9.44475	3.60917	0.000312578	0.00299182	0.0511218	1.03607	9.44475	3.41035	0.000658024	0.00881752
CCL19	0.114361	1.0825	9.34905	3.24196	0.00120103	0.00670577	0.0855373	1.06108	9.34905	2.46625	0.013713	0.0656266
CCL20	0.131416	1.09537	8.42695	2.75251	0.00595216	0.0219098	0.104485	1.07511	8.42695	2.19392	0.0283234	0.0998773
CCL23	-0.0110311	1.00768	11.3721	-0.426082	0.670081	0.79482	-0.00613634	1.00426	11.3721	-0.23644	0.813108	0.893086
CCL25	0.110745	1.07979	6.90791	3.26623	0.00110303	0.00670577	0.0897921	1.06422	6.90791	2.68868	0.00721613	0.0439528
CCL28	-0.0061287	1.00426	1.99216	-0.359269	0.719421	0.797168	0.00940026	1.00654	1.99216	0.568211	0.569937	0.707144
CCL3	0.0634407	1.04495	6.36302	2.51574	0.011934	0.0380752	0.034388	1.02412	6.36302	1.42826	0.153329	0.331389
CCL4	0.0110404	1.00768	6.59389	0.40154	0.688053	0.79482	-0.0154758	1.01078	6.59389	-0.582434	0.560321	0.707144
CD244	0.0297726	1.02085	6.74553	1.5475	0.121856	0.240128	0.0244335	1.01708	6.74553	1.27915	0.20095	0.388108
CD40	0.0104658	1.00728	11.6141	0.529946	0.596191	0.739719	-0.0024043	1.00167	11.6141	-0.122605	0.902429	0.923683
CD5	0.0488609	1.03445	6.92865	2.69833	0.00701068	0.0234858	0.0429031	1.03018	6.92865	2.36892	0.0179078	0.0749887
CD6	0.0245143	1.01714	6.47229	0.89898	0.36874	0.5147	0.0171821	1.01198	6.47229	0.630253	0.52858	0.707144
CD8A	0.0273265	1.01912	10.5695	0.844174	0.398644	0.545085	0.0205281	1.01433	10.5695	0.632548	0.527081	0.707144
CDCP1	0.116156	1.08384	2.58808	4.85256	1.28564e-06	2.87125e-05	0.0815915	1.05818	2.58808	3.60083	0.000322725	0.00540564
CSF-1	0.0130336	1.00908	10.4867	1.004	0.315465	0.459481	0.0116514	1.00811	10.4867	0.934532	0.35011	0.569287
CST5	0.029929	1.02096	6.04679	1.20584	0.227982	0.355227	0.0425424	1.02993	6.04679	1.72499	0.0846398	0.21811
CX3CL1	0.0643653	1.04562	4.75835	3.00144	0.00271074	0.012108	0.0702382	1.04989	4.75835	3.27237	0.00107948	0.0103321
CXCL1	-0.0399613	1.02809	8.87472	-1.28184	0.200004	0.335007	-0.0387113	1.0272	8.87472	-1.23678	0.216274	0.388108
CXCL10	0.00339141	1.00235	9.39483	0.0793014	0.936799	0.950993	-0.00759046	1.00528	9.39483	-0.17738	0.859223	0.923683
CXCL11	-0.0426926	1.03003	11.4484	-1.20697	0.227545	0.355227	-0.043391	1.03053	11.4484	-1.22566	0.22043	0.388108
CXCL5	-0.0172204	1.01201	9.96976	-0.318379	0.750221	0.797855	-0.0174982	1.0122	9.96976	-0.331385	0.740378	0.855264
CXCL6	0.0433907	1.03053	9.89509	1.46091	0.144151	0.268281	0.0330133	1.02315	9.89509	1.15003	0.250232	0.419138
CXCL9	-0.019061	1.0133	7.42769	-0.482225	0.629684	0.76707	-0.0234448	1.01638	7.42769	-0.590322	0.555023	0.707144
DNER	0.00874382	1.00608	9.42322	0.598131	0.549801	0.703519	0.00881598	1.00613	9.42322	0.620747	0.534816	0.707144
EN-RAGE	0.0279474	1.01956	4.25748	0.588096	0.556515	0.703519	0.0028347	1.00197	4.25748	0.0600722	0.952102	0.952102
FGF-19	0.0985442	1.07069	8.91862	2.01497	0.0440029	0.101662	0.100132	1.07187	8.91862	2.05254	0.0402102	0.134426
FGF-21	0.313397	1.24263	5.10271	4.10807	4.10429e-05	0.000549975	0.222312	1.1666	5.10271	2.97276	0.00297659	0.0221591
Flt3L	0.0623073	1.04413	9.39427	2.7693	0.00565466	0.0219098	0.0664838	1.04716	9.39427	2.97642	0.00294139	0.0221591
HGF	0.09755	1.06995	8.3172	5.35346	9.32714e-08	6.24919e-06	0.069146	1.0491	8.3172	4.07264	4.77738e-05	0.00320084
IFN-gamma	-0.073205	1.05205	7.01367	-1.32275	0.186025	0.327992	-0.0757809	1.05393	7.01367	-1.36353	0.172826	0.35089
IL10	0.0375961	1.0264	4.13433	1.15973	0.246257	0.374983	0.0192681	1.01345	4.13433	0.595148	0.551793	0.707144
IL-10RB	0.0579254	1.04097	7.79695	3.51945	0.000439328	0.00327869	0.0470539	1.03315	7.79695	2.87597	0.00405831	0.0271907
IL-12B	-0.0129719	1.00903	7.49945	-0.411534	0.680713	0.79482	0.00357092	1.00248	7.49945	0.116998	0.90687	0.923683
IL-17C	0.0783327	1.0558	3.69463	2.17163	0.0299672	0.0743631	0.0536044	1.03785	3.69463	1.52344	0.127762	0.305717
IL-18	0.0965279	1.0692	9.23926	3.17849	0.00149659	0.00771317	0.0596273	1.0422	9.23926	2.03313	0.0421337	0.134426
IL-18R1	0.0818745	1.05839	8.50676	3.51879	0.000440421	0.00327869	0.0573311	1.04054	8.50676	2.58033	0.00992101	0.0541762
IL-6	0.19761	1.1468	3.44284	4.92808	8.78828e-07	2.87125e-05	0.134458	1.09768	3.44284	3.69143	0.000227264	0.00507557
IL-7	0.00389968	1.00271	2.03989	0.149543	0.881136	0.908247	0.00674041	1.00468	2.03989	0.25852	0.796025	0.888895
IL-8	0.0451963	1.03182	4.59256	1.87375	0.0610685	0.136386	0.0294917	1.02065	4.59256	1.22762	0.219692	0.388108
LAP TGF-beta-1	0.0397881	1.02796	7.59511	2.38989	0.0169191	0.0492862	0.0331778	1.02326	7.59511	1.99474	0.0461684	0.134491
LIF-R	0.0253302	1.01771	4.24296	1.56238	0.118312	0.240128	0.0231437	1.01617	4.24296	1.42916	0.153071	0.331389
MCP-1	0.0741096	1.05271	12.4578	3.34179	0.000843336	0.00565035	0.0462627	1.03259	12.4578	2.20021	0.0278736	0.0998773
MCP-2	0.0205137	1.01432	9.55771	0.626072	0.531319	0.698007	-0.00366031	1.00254	9.55771	-0.113179	0.909897	0.923683
MCP-3	0.0864197	1.06173	2.88887	3.01616	0.00258299	0.012108	0.0390245	1.02742	2.88887	1.46467	0.143123	0.330663
MCP-4	0.0681101	1.04834	15.7609	1.65012	0.0990308	0.207346	0.0303556	1.02126	15.7609	0.769469	0.44168	0.688199
MMP-1	0.0158104	1.01102	12.2652	0.334964	0.737678	0.797168	-0.0172564	1.01203	12.2652	-0.36675	0.713833	0.839067
MMP-10	0.143018	1.10421	9.50377	4.06224	4.99378e-05	0.000557639	0.133783	1.09717	9.50377	3.85469	0.000118486	0.00396927
OPG	-0.0216673	1.01513	10.1475	-1.03156	0.30237	0.450195	-0.0127156	1.00885	10.1475	-0.617311	0.53708	0.707144
OSM	-0.00580978	1.00404	2.95708	-0.157844	0.874591	0.908247	-0.0210678	1.01471	2.95708	-0.576151	0.564559	0.707144
PD-L1	0.014948	1.01042	6.15485	0.785553	0.432196	0.579143	0.00581762	1.00404	6.15485	0.307499	0.758487	0.861332
SCF	0.0536403	1.03788	9.81717	2.44506	0.0145441	0.0442934	0.0550647	1.03891	9.81717	2.56025	0.0105118	0.0541762
ST1A1	0.069801	1.04957	2.88403	1.22794	0.219571	0.355227	0.0523982	1.03699	2.88403	0.921505	0.356867	0.569287
STAMBP	0.0415615	1.02923	4.56105	1.3397	0.180452	0.326764	0.0117471	1.00818	4.56105	0.385899	0.699601	0.837023
TGF-alpha	0.0307628	1.02155	3.0219	2.24261	0.0250002	0.0644237	0.0330104	1.02314	3.0219	2.39455	0.0167063	0.0746214
TNF	0.0211822	1.01479	4.35045	0.960151	0.337062	0.480493	0.0109166	1.0076	4.35045	0.496103	0.619861	0.755103
TNFB	0.0295929	1.02072	5.68989	1.29142	0.196665	0.335007	0.0387193	1.0272	5.68989	1.68792	0.0915387	0.227152
TNFRSF9	0.0499435	1.03522	6.6678	2.36614	0.0180422	0.0503678	0.0417439	1.02936	6.6678	2.0027	0.0453059	0.134491
TNFSF14	0.0750593	1.0534	4.67347	2.92389	0.0034846	0.0145918	0.0458359	1.03228	4.67347	1.90163	0.0573224	0.160025
TRAIL	0.0906549	1.06485	8.00333	4.57121	5.05935e-06	8.47441e-05	0.0604679	1.0428	8.00333	3.31695	0.000921701	0.0102923
TRANCE	0.0554824	1.03921	5.32107	1.4673	0.142406	0.268281	0.0247298	1.01729	5.32107	0.684791	0.493532	0.707144
TWEAK	0.0443563	1.03122	8.85779	2.05096	0.0403632	0.0965834	0.0481854	1.03396	8.85779	2.31651	0.0206025	0.0811981
uPA	0.0340746	1.0239	10.705	1.76989	0.0768542	0.166104	0.025473	1.01781	10.705	1.36797	0.17143	0.35089
VEGF-A	0.038259	1.02687	10.7432	2.32286	0.0202578	0.0542908	0.019485	1.0136	10.7432	1.23773	0.215922	0.388108
